# Trans-ethnic Genomic Informed Risk Assessment for Alzheimer’s disease: An International Hundred K+ Cohorts Consortium Study

**DOI:** 10.1101/2022.12.22.22283738

**Authors:** Patrick M. Sleiman, Hui-Qi Qu, John J Connolly, Frank Mentch, Alexandre Pereira, Paulo A Lotufo, Stephen Tollman, Ananyo Choudhury, Michele Ramsay, Norihiro Kato, Kouichi Ozaki, Risa Mitsumori, Jae-Pil Jeon, Chang Hyung Hong, Sang Joon Son, Hyun Woong Roh, Dong-gi Lee, Naaheed Mukadam, Isabelle F Foote, Charles R Marshall, Adam Butterworth, Bram P Prins, Joseph T Glessner, Hakon Hakonarson, the Davos Alzheimer Collaborative and IHCC consortium

**Affiliations:** The Center for Applied Genomics, Children’s Hospital of Philadelphia, Philadelphia, Pennsylvania, 19104, USA; Department of Pediatrics, The Perelman School of Medicine, University of Pennsylvania, Philadelphia, Pennsylvania, 19104, USA; Division of Human Genetics, Children’s Hospital of Philadelphia, Philadelphia, Pennsylvania, 19104, USA; Faculdade de Medicina da Universidade de São Paulo, São Paulo, Brazil; Centro de Pesquisas Clínicas e Epidemiológicas, Hospital Universitário, Universidade de São Paulo, São Paulo, Brazil; MRC/Wits Rural Public Health and Health Transitions Research Unit (Agincourt), School of Public Health, Faculty of Health Sciences, University of the Witwatersrand, Johannesburg, South Africa; Sydney Brenner Institute for Molecular Bioscience, Faculty of Health Sciences, University of the Witwatersrand, Johannesburg, South Africa; National Center for Global Health and Medicine, Tokyo, 1628655, Japan; Medical Genome Center, Research Institute, National Center for Geriatrics and Gerontology (NCGG), Obu City, Aichi Prefecture, Japan; Korea Biobank Project, Korea National Institute of Health, Osong, Korea; Department of Psychiatry, Ajou University School of Medicine, Suwon, Korea; Preventive Neurology Unit, Wolfson Institute of Population Health, Queen Mary University of London, UK; Genes & Health, Blizard Institute, Queen Mary University of London, UK; MRC/BHF Cardiovascular Epidemiology Unit, Department of Public Health and Primary Care, University of Cambridge, Cambridge, UK; NIHR Blood and Transplant Research Unit in Donor Health and Genomics, Department of Public Health and Primary Care, University of Cambridge, Cambridge, UK; Division of Pulmonary Medicine, Children’s Hospital of Philadelphia, Philadelphia, Pennsylvania, 19104, USA; Faculty of Medicine, University of Iceland, 101 Reykjavik, Iceland

**Keywords:** Alzheimer’s disease, data sharing, female infertility, genomic informed risk assessment, polygenic risk score, minority population, thyroid, trans-ethnic

## Abstract

**Background:** Alzheimer’s disease (AD) is a complex multifactorial progressive dementia affecting all human populations. As a collaboration model between the International Hundred K+ Cohorts Consortium (IHCC) and the Davos Alzheimer Collaborative (DAC), our aim was to develop a trans-ethnic genomic informed risk assessment (GIRA) algorithm for AD.

**Methods:** The GIRA model was created to include a polygenic risk score (PRS) calculated from the AD GWAS loci, the *APOE* haplotypes, and non-genetic covariates including age, sex and first 3 principal components of population substructure. The model was first validated using a ancestrally diverse dataset from the eMERGE network, and subsequently validated in a South-Asian population in the UK and 3 East-Asian populations. The distributions of the PRS scores were also explored in populations from 3 African regions. In two validation sites, the PRS was tested for associated with the levels of plasma proteomics markers.

**Results:** We created a trans-ethnic GIRA model for the risk prediction of AD and validated the performance of the GIRA model in different populations. The proteomic study in the participant sites identified proteins related to female infertility and autoimmune thyroiditis and associated with the risk scores of AD, highlighting molecular mechanisms underlying the previously observed correlations between these clinical phenotypes.

**Conclusions:** As the initial effort by the IHCC to leverage existing large scale datasets in a collaborative setting with DAC, we developed a trans-ethnic GIRA for AD with the potential of identifying individuals at high risk of developing AD for future clinical applications. The PRS scores in this model also contribute new research discoveries for the molecular pathogenesis of AD as demonstrated by the proteomic data.
