## Supplementary Table 1 for "Trans-ethnic Genomic Informed Risk Assessment for Alzheimer’s disease: An International Hundred K+ Cohorts Consortium Study"

### Sheet: Sheet1
CHR:POS(hg19)	rsID	OR	A1 (Minor/Effect Allele)	A2	BP(hgh38)
10:11718713_G	rs7912495	1.06	G	A	11676714
6:32285248_G	rs543928	1.08	G	A	32317471
2:127826533_G	rs1060743	1.11	G	A	127068957
6:134389532_G	rs9373079	1.12	G	A	134068394
8:27219987_T	rs73223431	1.07	T	C	27362470
1:207750568_T	rs679515	1.14	T	C	207577223
2:127892810_T	rs6733839	1.19	T	C	127135234
11:85868640_T	rs3851179	0.89	T	C	86157598
8:27465312_T	rs11787077	0.9	T	C	27607795
11:85652729_T	rs35220752	0.86	T	C	85941686
8:1687897_T	rs2972178	0.9	T	C	1739731
11:60021948_A	rs1582763	0.91	A	G	60254475
19:1050874_A	rs12151021	1.12	A	G	1050875
11:60089299_T	rs11525457	1.11	T	G	60321826
2:207966391_C	rs12998662	1.13	C	G	207101667
2:55146000_C	rs13391802	1.07	C	G	54918863
2:127847930_A	rs35114168	1.15	A	G	127090354
11:85652826_A	rs598561	1.08	A	G	85941783
12:102466079_A	rs11111149	1.27	A	G	102072301
17:56409089_C	rs2632516	0.91	C	G	58331728
2:127881368_A	rs7564197	0.88	A	G	127123792
2:127893897_C	rs745717	1.19	C	G	127136321
5:139707439_T	rs11168036	1.08	T	G	140327854
10:11721102_C	rs12358692	0.92	C	T	11679103
2:127886371_C	rs12618593	1.13	C	T	127128795
19:50453317_T	rs9304690	1.05	T	C	49950060
16:31122571_T	rs889555	0.96	T	C	31111250
15:50994011_G	rs8025980	0.96	G	A	50701814
10:124172912_G	rs7908662	0.96	G	A	122413396
6:47485126_T	rs7767350	1.06	T	C	47517390
7:54941328_T	rs76928645	0.94	T	C	54873635
14:92931261_G	rs7401792	1.04	G	A	92464917
7:99932049_C	rs7384878	0.94	C	T	100334426
2:9699011_G	rs72777026	1.06	G	A	9558882
17:5137047_A	rs7225151	1.08	A	G	5233752
14:106228095_A	rs7157106	1.07	A	G	105761758
10:61784928_T	rs7068231	0.96	T	G	60025170
7:37883793_T	rs6966331	0.95	T	C	37844191
7:7856894_T	rs6943429	1.06	T	C	7817263
4:11025131_C	rs6846529	1.05	C	T	11023507
6:32583099_G	rs6605556	0.92	G	A	32615322
10:82253984_C	rs6586028	0.92	C	T	80494228
12:113719788_C	rs6489896	1.08	C	T	113281983
5:86223195_C	rs62374257	1.08	C	T	86927378
15:59057023_A	rs602602	0.93	A	T	58764824
20:54998544_G	rs6014724	0.88	G	A	56423488
19:54771451_C	rs587709	1.07	C	T	54267597
17:42430244_T	rs5848	1.06	T	C	44352876
16:90170095_A	rs56407236	1.13	A	G	90103687
16:70694000_A	rs4985556	1.07	A	C	70660097
16:79608408_C	rs450674	0.95	C	T	79574511
17:61548918_C	rs4277405	0.94	C	T	63471557
15:64423506_G	rs3848143	1.05	G	A	64131307
4:987343_G	rs3822030	0.95	G	T	993555
8:145158607_A	rs34173062	1.12	A	G	144103704
21:28148191_T	rs2830489	0.95	T	C	26775872
4:40198846_G	rs2245466	1.06	G	C	40197226
21:27473875_C	rs2154481	0.95	C	T	26101558
17:44856641_G	rs199515	0.94	G	C	46779275
9:107665978_G	rs1800978	1.07	G	C	104903697
14:53391680_G	rs17125924	1.09	G	A	52924962
2:37531939_C	rs17020490	1.06	C	T	37304796
20:393978_A	rs1358782	0.94	A	G	413334
14:92938855_A	rs12590654	0.93	A	G	92472511
16:81773003_G	rs12446759	0.94	G	A	81739398
7:143110762_A	rs11771145	0.93	A	G	143413669
15:63569902_T	rs117618017	1.13	T	C	63277703
5:179628150_A	rs113706587	1.1	A	G	180201150
5:14724413_A	rs112403360	1.09	A	T	14724304
7:8244012_T	rs10952097	1.07	T	C	8204382
2:233981912_G	rs10933431	0.92	G	C	233117202
8:11702122_C	rs1065712	1.13	C	G	11844613
11:47391948_A	rs10437655	1.06	A	G	47370397
14:107121607_A	rs10131280	0.93	A	G	106665591

### Sheet: Sheet2
Supplementary Table 1 SNPs and weights for the PRS model
