## Supplementary Table 2 for "Trans-ethnic Genomic Informed Risk Assessment for Alzheimer’s disease: An International Hundred K+ Cohorts Consortium Study"

### Sheet: Sheet1
CHR	Pos (hg19)	SNP	A1	A2	MAF	NCHROBS		APOE haplotypes
1	207750568	rs679515	T	C	0.178	8290		𝜺2/𝜺4	92 (2.22%)
2	9699011	rs72777026	G	A	0.1556	8290		𝜺2/𝜺3	453 (10.93%)
2	37531939	rs17020490	C	T	0.1555	8290		𝜺3/𝜺4	1045 (25.21%)
2	55146000	rs13391802	C	G	0.3626	8290		𝜺3/𝜺3	2425 (58.50%)
2	127826533	rs1060743	G	A	0.3145	8290		𝜺2/𝜺2	18 (0.43%)
2	127847930	rs35114168	A	G	0.3353	8290		𝜺4/𝜺4	112 (2.70%)
2	127881368	rs7564197	A	G	0.2526	8290
2	127886371	rs12618593	C	T	0.2899	8290
2	127892810	rs6733839	T	C	0.3958	8290
2	127893897	rs745717	C	G	0.093	8290
2	207966391	rs12998662	C	G	0.1665	8290
2	233981912	rs10933431	G	C	0.2353	8290
4	987343	rs3822030	G	T	0.4408	8290
4	11025131	rs6846529	C	T	0.2683	8290
4	40198846	rs2245466	G	C	0.3136	8290
5	14724413	rs112403360	A	T	0.07394	8290
5	86223195	rs62374257	C	T	0.2229	8290
5	139707439	rs11168036	T	G	0.4924	8290
5	179628150	rs113706587	A	G	0.1043	8290
6	32285248	rs543928	G	A	0.3761	8290
6	32583099	rs6605556	G	A	0.02823	8290
6	47485126	rs7767350	T	C	0.2632	8290
6	134389532	rs9373079	G	A	0.1549	8290
7	7856894	rs6943429	T	C	0.4077	8290
7	8244012	rs10952097	T	C	0.1089	8290
7	37883793	rs6966331	T	C	0.361	8290
7	54941328	rs76928645	T	C	0.09903	8290
7	99932049	rs7384878	C	T	0.2969	8290
7	143110762	rs11771145	A	G	0.3669	8290
8	1687897	rs2972178	T	C	0.369	8290
8	11702122	rs1065712	C	G	0.05308	8290
8	27219987	rs73223431	T	C	0.366	8290
8	27465312	rs11787077	T	C	0.3934	8290
8	145158607	rs34173062	A	G	0.05983	8290
9	107665978	rs1800978	G	C	0.1292	8290
10	11718713	rs7912495	G	A	0.4545	8290
10	11721102	rs12358692	C	T	0.355	8290
10	61784928	rs7068231	T	G	0.4064	8290
10	82253984	rs6586028	C	T	0.1913	8290
10	124172912	rs7908662	G	A	0.4815	8290
11	47391948	rs10437655	A	G	0.3771	8290
11	60021948	rs1582763	A	G	0.36	8290
11	60089299	rs11525457	T	G	0.3554	8290
11	85652729	rs35220752	T	C	0.1239	8290
11	85652826	rs598561	A	G	0.4791	8290
11	85868640	rs3851179	T	C	0.3636	8290
12	102466079	rs11111149	A	G	0.0187	8290
12	113719788	rs6489896	C	T	0.07298	8290
14	53391680	rs17125924	G	A	0.09759	8290
14	92931261	rs7401792	G	A	0.3678	8290
14	92938855	rs12590654	A	G	0.3405	8290
14	106228095	rs7157106	A	G	0.178	8290
14	107121607	rs10131280	A	G	0.1296	8290
15	50994011	rs8025980	G	A	0.3431	8290
15	59057023	rs602602	A	T	0.2953	8290
15	63569902	rs117618017	T	C	0.1189	8290
15	64423506	rs3848143	G	A	0.2206	8290
16	31122571	rs889555	T	C	0.2882	8290
16	70694000	rs4985556	A	C	0.103	8290
16	79608408	rs450674	C	T	0.3636	8290
16	81773003	rs12446759	G	A	0.3996	8290
16	90170095	rs56407236	A	G	0.06864	8290
17	5137047	rs7225151	A	G	0.125	8290
17	42430244	rs5848	T	C	0.2928	8290
17	44856641	rs199515	G	C	0.1963	8290
17	56409089	rs2632516	C	G	0.4511	8290
17	61548918	rs4277405	C	T	0.3745	8290
19	1050874	rs12151021	A	G	0.3179	8290
19	50453317	rs9304690	T	C	0.2376	8290
19	54771451	rs587709	C	T	0.292	8290
20	393978	rs1358782	A	G	0.2258	8290
20	54998544	rs6014724	G	A	0.09011	8290
21	27473875	rs2154481	C	T	0.4745	8290
21	28148191	rs2830489	T	C	0.2755	8290

### Sheet: Sheet2
APOE haplotypes
𝜺2/𝜺4	92 (2.22%)
𝜺2/𝜺3	453 (10.93%)
𝜺3/𝜺4	1045 (25.21%)
𝜺3/𝜺3	2425 (58.50%)
𝜺2/𝜺2	18 (0.43%)
𝜺4/𝜺4	112 (2.70%)
