## Supplementary Table 3 for "Trans-ethnic Genomic Informed Risk Assessment for Alzheimer’s disease: An International Hundred K+ Cohorts Consortium Study"

### Sheet: Sheet1
phenotype	PRS_R2	P	BETA	SE
CGA.CGB.4914.10.1	0.00728969	0.000656558	-23.0086	6.73406
SLC5A5.12826.5.3	0.00886206	0.0014609	21.4274	6.71646
FAM171B.8061.102.3	0.00837	0.00195905	-22.701	7.31411
PRSS37.5653.23.3	0.00807	0.00244254	-21.6466	7.12695
GJA1.9937.7.3	0.00783172	0.00272095	-22.4425	7.47005
MFAP4.5636.10.3	0.00768	0.00301925	22.1824	7.46307
RASA1.5481.16.3	0.00772	0.00305953	-21.2871	7.17175
ALOX15B.12422.143.3	0.00762411	0.00330528	20.0092	6.79622
CXCL9.11593.21.3	0.00727	0.00414061	-20.7618	7.22608
OPALIN.7736.28.3	0.00681947	0.0052883	-20.0059	7.15924
LINGO1.6620.82.3	0.00672325	0.00565392	20.7499	7.48399
PLEKHA7.12731.12.3	0.00637464	0.00728646	-18.9313	7.04185
SENP7.12626.6.3	0.00630331	0.00748152	-18.577	6.93301
TMEM70.8074.32.3	0.00620617	0.00772205	17.4609	6.54256
CDKN1B.3719.2.2	0.00597	0.00882623	19.9119	7.59031
FAS.9459.7.3	0.00598865	0.00884121	-18.9862	7.23907
PDRG1.12593.33.3	0.00603711	0.00892134	-19.0784	7.2828
SNX7.14245.195.3	0.00582152	0.0089616	18.5822	7.09758
BIN1.9574.11.3	0.00586	0.00908043	18.1934	6.96112
LAYN.2635.61.2	0.00583777	0.00979771	18.4715	7.1392
ALPI.10463.23.3	0.00582698	0.0101329	18.6151	7.22733
HAVCR2.5134.52.2	0.00569272	0.0104623	-18.3013	7.13641
RBFOX2.11462.8.3	0.00577	0.0104954	-18.1674	7.08726
LAD1.6407.63.3	0.00572762	0.0109122	-17.9849	7.05355
CEACAM4.10910.6.3	0.00525	0.0145579	18.1274	7.40796
ENPP5.6556.5.3	0.00514272	0.0147537	17.2525	7.06442
C10orf35.8220.15.3	0.00516	0.0151546	18.0292	7.41206
GCKR.5223.59.3	0.00513366	0.0153618	-18.3642	7.56515
CCPG1.8889.5.3	0.00502123	0.0162311	17.4042	7.22969
STX1B.6966.144.3	0.00504278	0.0166948	17.6655	7.36992
SLC30A5.9594.30.3	0.00501105	0.0170428	-17.5643	7.35105
CGA.FSHB.3032.11.2	0.00258275	0.0183885	-13.8619	5.87079
KRT18.5354.11.3	0.00463078	0.0215334	-17.1581	7.45441
FAS.5392.73.2	0.00460286	0.0215742	-16.7926	7.2979
MRPL33.13453.2.3	0.00463163	0.0216313	-16.554	7.19737
FAF2.8761.7.3	0.00461883	0.021966	-16.9347	7.38163
RAB22A.12408.333.3	0.00455	0.0230332	16.7195	7.34592
KCNE5.8908.14.3	0.00451537	0.0230821	16.5513	7.27462
UBE2J1.6900.30.3	0.00452	0.0234409	-15.4869	6.82458
PLBD1.6315.58.3	0.00450347	0.0237131	-16.6669	7.35896
WFDC5.6969.14.3	0.00449654	0.0240454	16.6572	7.37212
DSC3.4981.6.1	0.0044075	0.0249436	-16.4793	7.33947
CNTN5.3299.29.2	0.00434922	0.0255682	16.4405	7.35364
CPM.7768.10.3	0.00437	0.0256292	-16.2252	7.26031
CD3G.7924.7.3	0.00437684	0.0257691	16.1976	7.25484
DEFB107A.6399.52.3	0.00432709	0.0263221	-16.7962	7.55095
COMMD7.2823.7.1	0.00425566	0.0266342	15.7899	7.1133
IGSF11.10700.10.3	0.00422771	0.0285385	15.3111	6.98293
GPHA2.6395.58.3	0.00423152	0.0285597	16.1464	7.36486
COLGALT2.7234.12.3	0.00416428	0.029523	-15.7135	7.21058
PPP2R3A.13665.35.3	0.00408968	0.0310325	-15.6689	7.25617
CEBPB.10337.83.3	0.00405072	0.0317009	15.6451	7.27387
LILRB1.5090.49.2	0.00404574	0.0324076	-15.2304	7.11028
SELP.4154.57.2	0.00396	0.0335647	-15.155	7.12208
NDRG4.7934.11.3	0.00395988	0.0337722	15.8394	7.45244
KCT2.6365.62.3	0.00397272	0.033826	-15.8239	7.4474
PRDM4.12779.30.3	0.0039066	0.0343849	15.0371	7.09926
SARS2.12348.46.3	0.00395	0.0347019	-16.0136	7.57356
LEP.8484.24.3	0.0039	0.0347797	-15.1062	7.14749
PLK1.3394.81.2	0.00388161	0.0360323	-15.2918	7.28495
CGA.LHB.2953.31.2	0.00230887	0.0360344	-12.1006	5.76472
MMP10.3743.1.2	0.00389	0.0363328	-15.3156	7.3081
LMAN2L.8013.9.3	0.00384899	0.0372218	-15.8529	7.60036
THSD7A.11174.8.3	0.00379783	0.037416	15.5588	7.46696
PCDH15.14228.1.3	0.00380315	0.0376079	15.4121	7.40404
AXIN2.8429.16.3	0.00379	0.0381405	15.7202	7.57307
WFDC12.6037.6.3	0.00377579	0.038315	15.0584	7.26084
RAB39B.12403.30.3	0.00368	0.0397121	15.3705	7.46452
SCARA3.9731.29.3	0.00368074	0.0403253	14.8784	7.24789
IGF1.2952.75.2	0.00368037	0.0403885	14.8051	7.21448
ADH4.8325.37.3	0.00368881	0.0404474	-14.1514	6.89793
DES.12030.82.3	0.00366	0.0406151	15.0032	7.31929
RBM39.4284.18.3	0.00366	0.0408278	15.0246	7.33749
CXCL14.5730.60.3	0.00368	0.0410856	15.1823	7.42401
GPC5.4991.12.1	0.00356414	0.0413594	-13.866	6.78949
CARHSP1.12808.103.3	0.00362	0.0414222	14.8457	7.2715
LILRA5.7787.25.3	0.00362113	0.0416774	-14.6936	7.20599
GZMK.9545.156.3	0.00361536	0.0416909	-15.5047	7.6043
RNF165.11561.32.3	0.00356	0.0417015	14.1129	6.92203
RTBDN.8613.97.3	0.00356	0.0422519	-14.6615	7.21047
SEMA5A.13132.14.3	0.00358039	0.0422644	-14.3285	7.04714
CHP1.12458.79.3	0.00362022	0.0430202	14.8006	7.30598
RAD1.12670.15.3	0.00357366	0.0434731	14.7261	7.285
VCY.6295.67.3	0.0035518	0.0442333	15.5115	7.70126
TREML1.9329.28.3	0.0035	0.0447392	-14.6182	7.27503
LGALS8.4909.68.1	0.00351579	0.0452384	-13.9514	6.9594
GNS.8314.71.3	0.00350941	0.0455559	-14.5868	7.28713
C1orf198.8035.6.3	0.00349506	0.0458577	-14.7377	7.3728
BECN1.13032.1.3	0.00352375	0.0458681	15.0097	7.50923
C7orf69.9544.24.3	0.00350099	0.0460482	-14.0988	7.05934
PDGFB.4149.8.2	0.00347145	0.0463446	-13.6924	6.86521
LRP1.8601.167.3	0.00346	0.0468723	13.9652	7.01888
DRGX.8034.6.3	0.00344405	0.0469564	15.0928	7.58856
GLCE.7808.5.3	0.00344327	0.0471544	-14.6372	7.3661
LRCH4.11252.30.3	0.00344362	0.0479152	14.4942	7.31921
CEL.9796.4.3	0.00341871	0.0479897	-13.8725	7.0076
IL17A.9170.24.3	0.00342	0.0480618	-14.6518	7.40367
LIF.7790.21.3	0.0033601	0.0492437	-13.9955	7.10929
IGFBP3.2571.12.3	0.00333567	0.0493726	14.7069	7.47491

### Sheet: Sheet2
Supplementary Table 3 Correlation of 99 other proteins with P<0.05 with the full GIRA model
